# Differential causative effects of germline pathogenic variants in *MUTYH* and *PALB2* in a patient with colorectal polyposis and breast cancer

**DOI:** 10.64898/2026.05.15.26352890

**Authors:** José Camacho-Valenzuela, Dylan Pelletier, Paz Polak, Lili Fu, Nancy Hamel, Céline Domecq, Afrida Ahmed, Carla Daniela Robles-Espinoza, William D. Foulkes

## Abstract

**Purpose:** Patients carrying Germline Pathogenic Variants (GPVs) in multiple cancer susceptibility genes (CSGs) can be described within the context of Multi-locus Inherited Neoplasia Allele Syndrome (MINAS). The role of each GPV is typically interpreted based on clinical phenotypes. Here, we used tumor sequencing, particularly mutational signatures, to investigate the contribution of GPVs in *MUTYH* and *PALB2* to colorectal polyposis and breast cancer in a single patient at a molecular level.

**Methods:** We analyzed tumor sequencing data, including mutational signatures and genomic scars, of a breast tumor and a colorectal polyp from a patient with biallelic GPVs in *MUTYH* and a heterozygous GPV in *PALB2*.

**Results:** The colorectal polyp showed a dominant contribution of *MUTYH*-associated Base Excision Repair deficiency (BERd) mutational signatures, with no evidence of Homologous Recombination Repair Deficiency (HRD). In contrast, the breast tumor showed both *MUTYH*-driven BERd and HRD-associated signatures, including SBS3, ID6 and an elevated HRD score, despite the absence of a detectable second hit in *PALB2*. These findings suggest a differential contribution from the CSGs, with *MUTYH* contributing to both lesions and *PALB2* contributing specifically to the breast tumor. The observed pattern does not align with the additive or synergistic models described in MINAS.

**Conclusions:** Our study provides evidence that mutational signatures can elucidate the contribution of multiple CSGs to tumorigenesis within a single patient. These findings extend current interpretations of MINAS beyond additive or synergistic phenotypes, which may help to better understand tumor etiology, with potential clinical implications, including eligibility for targeted therapies.
