## supplementary table 1 for "Differential causative effects of germline pathogenic variants in *MUTYH* and *PALB2* in a patient with colorectal polyposis and breast cancer"

### Sheet: Supplementary Table 1A
Genes
APC
BMPR1A
BRIP1
CDH1
EPCAM
GREM1
MLH1
MSH2
MSH6
MUTYH
NTHL1
PMS2
POLD1
POLE
PTEN
SMAD4
STK11
Supplementary Table 1A. Polyposis and colorectal cancer gene panel.

### Sheet: Supplementary Table 1B
Genes
ATM
BARD1
BRCA1
BRCA2
BRIP1
CDH1
CHEK2
MLH1
MSH2
MSH6
PALB2
PTEN
RAD51C
RAD51D
TP53
Supplementary Table 1B. Hereditary breast and ovarian cancer gene panel.
